# A conserved cargo recognition mechanism establishes TANGO1 as a selective extracellu lar matrix cargo receptor

**DOI:** 10.64898/2026.07.20.26358213

**Authors:** Julian Nüchel, Andrea Accogli, Steffen Lütke, Sonja Titze, Sabine Wilhelm, Marina Tauber, Franziska Oehlert, Manuel Koch, Valeria Capra, Reza Maroofian, Mina Zamani, Mateja Vinkšel Prah, Karen E. Heath, Agnes Bloch-Zupan, Amaka C. Offiah, TANGO1 consortium, Markus Plomann, Beate Eckes, Thomas Krieg, Daniel Kümmel, Alvise Schiavinato, Gerhard Sengle, Constantinos Demetriades

**Affiliations:** University of Cologne, Faculty of Medicine and University Hospital Cologne, Center for Biochemistry, 50931 Cologne, Germany; Max Planck Institute for Biology of Ageing (MPI-AGE), 50931 Cologne, Germany; Center for Molecular Medicine Cologne (CMMC), University of Cologne, 50931 Cologne, Germany; Division of Medical Genetics, Department of Medicine, McGill University Health Center, Montreal, QC, Canada; Child Health and Human Development Program - Research Institute of the McGill University Health Centre, Montreal, Québec, Canada; Department of Human Genetics, McGill University, Montreal, QC, Canada; University Hospital Cologne, Department of Pediatrics and Adolescent Medicine, 50931 Cologne, Germany; University of Münster, Institute of Biochemistry, 48149 Münster, Germany; University of Cologne, Institute for Dental Research and Oral Musculoskeletal Biology, Faculty of Medicine and University Hospital Cologne, 50931 Cologne, Germany; Center for Dental, Oral and Maxillofacial Medicine (Central Facilities), Faculty of Medicine and University Hospital Cologne, 50931 Cologne, Germany; Genomic and Clinical Genetics Unit, IRCSS Istituto G. Gaslini, Genoa, Italy; Department of Neuromuscular Diseases, Queen Square Institute of Neurology, University College London, London, UK; Department of Biology, New York University, New York, NY, USA; University Medical Centre Ljubljana, Clinical Institute of Genomic Medicine, Ljubljana, Slovenia; Institute of Medical and Molecular Genetics (INGEMM), Hospital Universitario La Paz, IdiPAZ, UAM, Madrid, Spain; Skeletal dysplasia multidisciplinary Unit (UMDE-ERN BOND), Hospital Universitario la Paz, Madrid, Spain; CIBERER, ISCIII, Madrid, Spain; Faculté de Chirurgie Dentaire Robert Frank, Université de Strasbourg, Strasbourg 67000, France; Centre de Référence des maladies rares orales et dentaires, Reference Center for Rare Oral and Dental Diseases, CRMR-O-Rares, Hôpitaux Universitaires de Strasbourg (HUS), Filière de Santé Maladies Rares TETECOU, European Reference Network ERN CRANIO, France; Institute of Genetics and Molecular and Cellular Biology, INSERM U1258, CNRS UMR7104, Université de Strasbourg, Illkirch-Graffenstaden 67400, France; Chair of Paediatric Musculoskeletal Imaging and Honorary Consultant Paediatric Radiologist, University of Sheffield, Sheffield, UK; University of Cologne, Faculty of Medicine and University Hospital Cologne, Translational Matrix Biology, 50931 Cologne, Germany; University of Cologne, Cologne Excellence Cluster on Cellular Stress Responses in Aging-Associated Diseases (CECAD), 50931 Cologne, Germany; Cologne Center for Musculoskeletal Biomechanics (CCMB), 50931 Cologne, Germany; European Research Institute for the Biology of Ageing (ERIBA), University of Groningen (RUG), University Medical Center Groningen (UMCG), 9713 GZ Groningen, The Netherlands

**Author notes:** Correspondence (J.N.); (A.A.); (C.D.); (C.D.). Individual members and their affiliations appear in Supplementary Information (TANGO1 consortium). Dr. Plomann has sadly passed away during preparation of the manuscript.

**Keywords:** TANGO1, *MIA3*, ECM secretion, cargo recognition, ER exit sites, collagen trafficking, skeletal dysplasia

## Abstract

The endoplasmic reticulum (ER) orchestrates the secretion of extracellular matrix (ECM) proteins, many of which exceed the size of conventional transport vesicles and therefore require specialized export machinery. TANGO1, encoded by *MIA3*, organizes ER exit sites for bulky cargo export, yet the molecular basis of cargo recognition and its relationship to the collagen-specific chaperone HSP47 remain unclear. Through quantitative secretome profiling of TANGO1- and HSP47-deficient fibroblasts, structural modeling, and binding analyses, we show that TANGO1 directly and selectively recognizes a defined subset of ECM proteins, including specific collagen and fibrillin isoforms, through a conserved tyrosine residue in its luminal MOTH domain, independently of HSP47. Novel *MIA3* variants identified in individuals with previously undescribed skeletal dysplasia disrupt this cargo-binding interface, leading to selective intracellular retention of ECM proteins. These findings identify direct cargo recognition, rather than ER exit-site assembly, as the primary molecular defect underlying *MIA3*/TANGO1-associated skeletal dysplasia. More broadly, our work establishes TANGO1 as a selective ECM cargo receptor that functions independently of HSP47, providing a new framework for understanding bulky cargo selection at the ER.
