## Supplementary material for "A conserved cargo recognition mechanism establishes TANGO1 as a selective extracellu lar matrix cargo receptor": Antibodies used in this study

### Sheet: Suppl Table 3
Suppl Table 3. List of antibodies used in this study.
Primary antibody	Dilution	Supplier	RRID	Catalog Number
goat polyclonal anti type I collagen	1:500 (IF); 1:3,000 (WB)	SouthernBiotech	AB_2753206	1310-01
rabbit monoclonal anti type I collagen alpha 1 chain (COL1A1)	1:2,000 (WB)	Cell Signaling Technology	AB_2904565	72026
rabbit monoclonal anti type I collagen alpha 2 chain (COL1A2)	1:1,000 (WB)	Cell Signaling Technology	AB_3675710	95855
rabbit monoclonal anti type VI collagen alpha 1 chain (COL6A1)	1:2,000 (WB)	kind gift of Prof. Raimund Wagener	N/A	selfmade
rabbit polyclonal anti type VI collagen alpha 3 chain (COL6A3)	1:200 (IF); 1:2,000 (WB)	kind gift of Prof. Raimund Wagener	N/A	selfmade
rabbit polyclonal anti type VII collagen	1:200 (IF); 1:3,000 (WB)	kind gift of Prof. Manuel Koch	N/A	selfmade
rabbit polyclonal anti type XII collagen	1:400 (IF); 1:4,000 (WB)	kind gift of Prof. Manuel Koch	N/A	selfmade
rabbit polyclonal anti FBN1	1:200 (IF); 1:2,000 (WB)	kind gift of Prof. Gerhard Sengle	N/A	selfmade
rabbit polyclonal anti FBN2	1:200 (IF); 1:2,000 (WB)	kind gift of Prof. Gerhard Sengle	N/A	selfmade
guinea pig polyclonal anti FBN2	1:200 (IF)	kind gift of Prof. Gerhard Sengle	N/A	selfmade
rabbit polyclonal anti TANGO1	1:300 (IF); 1:3,000 (WB)	Atlas Antibodies	AB_2682971	HPA055922-100UL
mouse monoclonal anti HSP47	1:500 (IF); 1:5,000 (WB)	Enzo	AB_2039239	ADI-SPA-470-D
mouse monoclonal anti ACTIN	1:5000 (WB)	BD Bioscience	AB_2289199	612656
rabbit polyclonal anti Fibronectin	1:500 (IF); 1:3,000 (WB)	Sigma Aldrich	AB_476976	F3648
mouse monoclonal anti alpha tubulin	1:3,000 (WB)	Sigma Aldrich	AB_477593	T9026
rabbit polyclonal anti SEC16A	1:500 (IF); 1:3,000 (WB)	Proteintech	AB_2878635	20025-1-AP
mouse monoclonal anti SEC31A	1:200 (IF)	BD Bioscience	AB_399716	612350
rat monoclonal anti HA clone 3F10	1:1,000 (WB)	Roche	AB_390918	11867423001
rabbit polyclonal anti GM130	1:500 (IF)	Proteintech	AB_2115327	11308-1-AP
mouse monoclonal anti SBP tag clone 20	1:200 (IF)	Merck	AB_10631872	MAB10764
rabbit polyclonal anti CLIMP-63	1:500 (IF)	Proteintech	AB_2276275	16686-1-AP
Strep-tactin-HRP	1:10,000 (WB)	IBA Life Sciences	N/A	2-1502-001
Secondary antibody	Dilution	Supplier		Catalog Number
Peroxidase AffiniPure Donkey Anti-Rabbit IgG (H+L)	1:10,000 (WB)	Jackson ImmunoResearch	AB_10015282	711-035-152
Peroxidase Monoclonal Mouse Anti-Rabbit IgG, light chain specific	1:10,000 (WB)	Jackson ImmunoResearch	AB_2339149	211-032-171
Peroxidase AffiniPure Donkey Anti-Mouse IgG (H+L)	1:10,000 (WB)	Jackson ImmunoResearch	AB_2340770	715-035-150
Peroxidase AffiniPure Donkey Anti-Rat IgG (H+L)	1:10,000 (WB)	Jackson ImmunoResearch	AB_2340638	712-035-150
Peroxidase AffiniPure Donkey Anti-Goat IgG (H+L)	1:7,500 (WB)	Jackson ImmunoResearch	AB_2340390	705-035-003
Alexa Fluor 488 Goat Anti-Rabbit IgG (H+L)	1:1,000 (IF)	Life Technologies	AB_2576217	A-11034
Alexa Fluor 555 Donkey Anti-Rabbit IgG (H+L)	1:1,000 (IF)	Life Technologies	AB_162543	A-31572
Alexa Fluor 555 Goat Anti-Rabbit IgG (H+L)	1:1,000 (IF)	Life Technologies	AB_141784	A-21428
Alexa Fluor 647 Goat Anti-Rabbit IgG (H+L)	1:1,000 (IF)	Life Technologies	AB_2535813	A-21245
Alexa Fluor 488 Goat Anti-Mouse IgG (H+L)	1:1,000 (IF)	Life Technologies	AB_2534069	A-11001
Alexa Fluor 555 Goat Anti-Mouse IgG (H+L)	1:1,000 (IF)	Life Technologies	AB_141822	A-21422
Alexa Fluor 647 Goat Anti-Mouse IgG (H+L)	1:1,000 (IF)	Life Technologies	AB_2535804	A-21235
Alexa Fluor 555 Goat Anti-Mouse IgG1k	1:1,000 (IF)	Life Technologies	AB_2535769	A-21127
Alexa Fluor 647 Goat Anti-Mouse IgG2b	1:1,000 (IF)	Life Technologies	AB_2535811	A-21242
Alexa Fluor 488 Goat Anti-Rat IgG (H+L)	1:1,000 (IF)	Life Technologies	AB_141373	A-11006
Alexa Fluor 555 Goat Anti-Rat IgG (H+L)	1:1,000 (IF)	Life Technologies	AB_141733	A-21434
Alexa Fluor 647 Goat Anti-Rat IgG (H+L)	1:1,000 (IF)	Life Technologies	AB_141778	A-21247
Alexa Fluor 647 Goat Anti-Guinea Pig IgG (H+L)	1:1,000 (IF)	Life Technologies	AB_141882	A-21450
Alexa Fluor 488 Donkey Anti-Goat IgG (H+L)	1:1,000 (IF)	Life Technologies	AB_2534102	A-11055
Alexa Fluor 555 Donkey Anti-Goat IgG (H+L)	1:1,000 (IF)	Life Technologies	AB_141788	A-21432
