## Supplementary material for "A conserved cargo recognition mechanism establishes TANGO1 as a selective extracellu lar matrix cargo receptor": Oligonucleotides used in this study

### Sheet: Suppl Table 4
Suppl Table 4. List of DNA oligonucleotides used in this study.
Name	Sequence
Oligos for sgRNA expression from the PX459 vector for CRISPR/Cas9 KO cell line generation
hTANGO1-ex2-s	5'-caccGTTTACTATAAACTGGCAAG-3'
hTANGO1-ex2-as	5'-aaacCTTGCCAGTTTATAGTAAAC-3'
hTANGO1-ex3-s	5'-caccgACCAGTAGAAGCCAACTCAG-3'
hTANGO1-ex3-as	5'-aaacCTGAGTTGGCTTCTACTGGTc-3'
hHSP47-ex3-s	5'-caccgCTGAGCTGGGTCCGTACAGT-3'
hHSP47-ex3-as	5'-aaacACTGTACGGACCCAGCTCAGc-3'
PCR oligos for cloning of pIRES-Str-KDEL-hCOL7-SBP
hCOL7A1-Kozak-s-AscI	5'-tataggcgcgccgccaccATGACGCTGCGGCTTCTGGTG-3'
hCOL7A1-as-FseI	5'atatggccggccGTCCTGGGCAGTACCTGTCC-3'
SBP-s-FseI	5'-tataggccggccaATGGACGAGAAGACCACTGG-3'
SBP-as-Stop-PacI	5'-atatttaattaaTCATGGTTCACGTTGACCTTGTG-3'
PCR oligos for mutagenesis of TST-TANGO1 SH3L/MOTH Y75R
hTANGO1-Y75R-s	5'-CCTGTATATGTTCGCTATAAACTGGCAAG-3'
hTANGO1-Y75R-as	5'-CTTGCCAGTTTATAGCGAACATATACAGG-3'
PCR oligos for cloning of pITR-TTP-mCol6a1-Strep
mCol6a1-s-Nhe	5'-caatgctagcacaggacatccagggctc-3'
mCol6a1-as-XhoI	5'-caatctcgagGCCCAGTGCCACCTTC-3'
PCR oligos for cloning of pITR-TTP-Strep-mCol6a2
mCol6a2-s-Nhe	5'-CAATGCTAGCccagcagcaggaagccatc-3'
mCol6a2-as-BamHI	5'-caatggatccACAGATCCAGCGGATGAAC-3'
PCR oligos for cloning of pITR-TTP-Strep-mCol6a3
mCol6a3-s-Nhe	5'-caatgctagcCtcagctgacattattttccttattg-3'
mCol6a3-as-NotI	5'-GAATGCGGCCGCaactgttaactcaggactacacatc-3'
PCR oligos for cloning of pITR-TTP-Strep-mCol6a3 C2-C4
mCol6a3-C2-s-Nhe	5'-CAATGCTAGCAGCAGGCAGTGATGTG-3'
mCol6a3-C4-as-XhoI	5'-atatCTCGAGgttcaccatgaggttgatggttg-3'
